# Genetic Signal Augmentation of Childhood-Onset and Treatment-Resistant Major Depression Reveals Distinct Biological Disorders

**DOI:** 10.64898/2026.03.02.26347449

**Authors:** Jeremy M. Lawrence, Sophie Breunig, Lukas S. Schaffer, Alexander Sheppard, Katerina Zorina-Lichtenwalter, Andrew D. Grotzinger

## Abstract

Major depression (MD) is a disorder class that exhibits substantial phenotypic and clinical heterogeneity, yet many large-scale molecular genetic investigations treat MD as a unitary outcome. Here, we applied Genomic Structural Equation Modeling (Genomic SEM) to characterize the genetic variation in two clinically relevant MD subtypes, childhood-onset (child-onset) and treatment-resistant MD, that are independent of the field-standard GWAS of MD in all its forms. In addition, we fit a complementary “boosting” model that leveraged shared signal across the subtype and general MD GWAS to increase power for subtype biological discovery. At the genome-wide level, more than half of the common-variant liability for child-onset and treatment-resistant MD was unique relative to the general MD GWAS, indicating substantial subtype-specific genetic architecture. Unique components of both subtypes showed robust associations with genetic liability for schizophrenia and bipolar disorder, and the child-onset specific component exhibited genome-wide overlap with early developmental outcomes, including autism spectrum disorder and childhood intelligence. Transcriptome-wide analyses implicated upregulation of *SMIM19* in liability specific to child-onset MD, while stratified functional enrichment highlighted gene sets involved in limbic and frontal brain systems for the boosted child-onset component. Together, these findings demonstrate that MD contains biologically distinct subtypes that exhibit etiological divergences more akin to separate disorders than subtypes within a concrete diagnostic framework. We find that stratifying MD by biologically distinguishable subtypes may be crucial for enhancing biological discovery and elucidating etiological pathways in molecular genetic studies of depression.
