## Supplementary Tables for "Genetic Signal Augmentation of Childhood-Onset and Treatment-Resistant Major Depression Reveals Distinct Biological Disorders"

### Sheet: Table of Contents
Supplementary Tables: Table of Contents.
Table S1. Sample characteristics for MD subtypes
Table S2. Genome-wide signficant risk loci and nearby genes for child-onset MD
Table S3. Sample characteristics for external traits
Table S4. Genetic correlations for child-onset MD
Table S5. Genetic correlations for treatment-resistant MD
Table S6. Genetic correlations for general MD
Table S7. Stratified Genomic SEM results for child-onset bDep
Table S8. Transcriptome-wide SEM results for child-onset uDep
Table S9. Transcriptome-wide SEM results for treatment-resistant bDep

### Sheet: TableS1
Table S1. Sample characteristics for MD subtypes
Trait	Cases	Controls	Sample Prevelance	Hertiability Z
Atypical-like features	6760	53381	0.11	6.81
Child-onset	7965	53381	0.13	10.2
Postpartum	5746	23946	0.19	4.8
Treatment-resistant (ECT treated)	1796	4035	0.45	5.04
Note. Sample characteristics for MD subtypes assessed. Sample prevalence denotes the proportion of cases among each discovery GWAS. Heritability Z corresponds to the Wald statistic (estimate/SE) for SNP-heritability estimated with LDSC.

### Sheet: TableS2
Table S2. Genome-wide signficant risk loci and nearby genes for child-onset MD
Lead SNP	Chromosome	Start Position	End Position	Effect Allele	Other Allele	Nearby Genes
rs62188115	2	224009564	224029462	A	C	KCNE4
rs61879810	11	31808280	31856654	A	G	PAX6, RCN1, ELP4, IMMP1L
Note. Genomic risk loci were defined using FUMA (reference: 1000G Phase 3 EUR). Loci were defined around lead SNPs based on linkage disequilibrium and a 250 kb merge window.

### Sheet: TableS3
Table S3. Sample characteristics for external traits
Trait	Cases	Controls	N	Citation
Attention deficit hyperactivity disorder	38691	186843	225534	Demontis et al. 2023
Alcohol use disorder	8485	20272	28757	Walters et al. 2018
Anorexia nervosa	16992	55525	72517	Watson et al. 2019
Anxiety disorder	31977	82114	114091	Purves et al. 2019
Autism spectrum disorder	18381	27969	46350	Grove et al. 2019
Bipolar type I	25060	449978	475038	Mullins et al., 2020
Bipolar type II	6781	364075	370856	Mullins et al., 2020
Body mass index	-	-	694649	Pulit et al. 2019
Childhood intelligence	-	-	12441	Benyamin et al. 2014
Educational attainment	-	-	765283	Okbay et al. 2022
Intelligence	-	-	269867	Savage et al. 2018
Irritable bowel syndrome	53400	433201	433201	Eijsbouts et al. 2021
Loneliness	80134	364890	445024	Day et al. 2018
Morning chronotype	-	-	449734	Jones et al. 2019
Non-cognitive educational attainment	-	-	510795	Demange et al. 2021
Schizophrenia	53386	77258	130644	Trubetskoy et al. 2022
Note. Sample characteristics for external GWAS used in calculation of genome-wide genetic correlations. Citations indicate the primary discovery GWAS for each trait.

### Sheet: TableS4
Table S4. Genetic correlations for child-onset MD
Trait	uDep rg	uDep SE	uDep p-value	Subtype rg	Subtype SE	Subtype p-value
Educational attainment	0.537807	0.0733196	2.21543e-13	0.211457	0.0343915	7.82063e-10
Non-cognitive educational attainment	0.456676	0.0685075	2.62735e-11	0.200679	0.0388746	2.44056e-07
Intelligence	0.334755	0.0620239	6.76886e-08	0.121776	0.0388798	0.00173556
Schizophrenia	0.279331	0.0526386	1.11699e-07	0.446166	0.0406529	5.03939e-28
Autism spectrum disorder	0.400342	0.0887028	6.38287e-06	0.518094	0.0607489	1.48321e-17
Attention deficit hyperactivity disorder	-0.240834	0.0610586	8.00318e-05	0.220806	0.0463139	1.86431e-06
Body mass index	-0.147046	0.0454522	0.0012157	0.00649399	0.0304797	0.831281
Bipolar type I	0.181343	0.0596737	0.00237442	0.372027	0.0442176	3.9778e-17
Childhood intelligence	0.315332	0.127225	0.0131921	0.0989498	0.0901257	0.272244
Anorexia nervosa	0.168806	0.0847554	0.0464052	0.30596	0.0653293	2.82225e-06
Morning chronotype	-0.0623017	0.0510806	0.222588	-0.075851	0.038594	0.0493729
Bipolar type II	0.107278	0.0906407	0.236592	0.547172	0.0775953	1.76854e-12
Alcohol use disorder	-0.0819466	0.136116	0.547151	0.341782	0.0955368	0.000346908
Irritable bowel syndrome	-0.0143419	0.0623182	0.817983	0.359286	0.0463892	9.55588e-15
Loneliness	-0.0156993	0.0715048	0.826217	0.452252	0.0566831	1.47992e-15
Anxiety disorder	0.0121168	0.0863807	0.888445	0.614613	0.0658728	1.05574e-20
Note. Estimates are shown for uDep and the child-onset subtype. Results are ordered by ascending subtype p-value.

### Sheet: TableS5
Table S5. Genetic correlations for treatment-resistant MD
Trait	uDep rg	uDep SE	uDep p-value	Subtype rg	Subtype SE	Subtype p-value
Body mass index	-0.243191	0.0658999	0.000223975	-0.0977048	0.0478473	0.0411504
Bipolar type I	0.26422	0.0833501	0.00152442	0.420781	0.0710712	3.20855e-09
Loneliness	-0.196157	0.0763192	0.0101634	0.24255	0.0644896	0.00016919
Schizophrenia	0.188713	0.07364	0.010388	0.360859	0.0584696	6.75446e-10
Intelligence	-0.143	0.064309	0.0261724	-0.225258	0.0490831	4.44712e-06
Autism spectrum disorder	-0.245539	0.120747	0.0420025	-0.00721434	0.0909045	0.936745
Anorexia nervosa	0.197749	0.106707	0.0638544	0.317565	0.0797551	6.8408e-05
Educational attainment	-0.102904	0.0572946	0.0724873	-0.245134	0.0450774	5.38596e-08
Morning chronotype	0.119116	0.0710609	0.0936883	0.0709953	0.0558964	0.204041
Childhood intelligence	-0.242322	0.159941	0.129755	-0.313283	0.130875	0.0166766
Irritable bowel syndrome	-0.144582	0.0955199	0.13012	0.203032	0.0754811	0.00714875
Attention deficit hyperactivity disorder	-0.110983	0.0802921	0.166899	0.255529	0.0629892	4.97698e-05
Bipolar type II	0.0777304	0.138163	0.573708	0.468495	0.119085	8.34996e-05
Alcohol use disorder	-0.0509266	0.168183	0.762038	0.307295	0.140726	0.0289883
Non-cognitive educational attainment	0.0131469	0.0713643	0.853839	-0.108176	0.0596288	0.0696527
Anxiety disorder	0.017044	0.101025	0.866023	0.538623	0.088814	1.32266e-09
Note. Estimates are shown for uDep and the treatment-resistant subtype. Results are ordered by ascending subtype p-value.

### Sheet: TableS6
Table S6. Genetic correlations for general MD
Trait	rg	SE	p-value
Loneliness	0.689442	0.0304511	1.71114e-113
Anxiety disorder	0.900171	0.041156	4.77912e-106
Attention deficit hyperactivity disorder	0.592998	0.0274843	3.02668e-103
Irritable bowel syndrome	0.549774	0.0284763	4.74757e-83
Educational attainment	-0.277073	0.0179289	7.09521e-54
Bipolar type II	0.695298	0.0453931	5.86504e-53
Schizophrenia	0.355988	0.0235468	1.22648e-51
Bipolar type I	0.353541	0.0254415	6.67439e-44
Alcohol use disorder	0.598095	0.0529681	1.44389e-29
Body mass index	0.17134	0.016097	1.85519e-26
Non-cognitive educational attainment	-0.203883	0.01996	1.70655e-24
Autism spectrum disorder	0.329834	0.0334554	6.27176e-23
Intelligence	-0.187095	0.0197724	3.00934e-21
Anorexia nervosa	0.269131	0.0318253	2.75482e-17
Childhood intelligence	-0.199663	0.0473058	2.43565e-05
Morning chronotype	-0.0442313	0.0204834	0.0308212
Note. Results are sorted by ascending p-value.

### Sheet: TableS7
Table S7. Stratified Genomic SEM results for child-onset bDep
Annotation	Enrichment	Enrichment SE	Enrichment p-value	FDR p-value
GERP RS Score > 4	39.3126	9.95278	5.91936e-05	0.00668888
Weak Enhancer (Hoffman)	16.8183	5.23543	0.00125807	0.0232968
Mammalian Conservation (phastCons 46-way)	19.3864	5.83838	0.000818509	0.0232968
Primate Conservation (phastCons 46-way)	18.9597	6.02758	0.00144316	0.0232968
Anterior Caudate - H3K27ac	8.59596	2.51032	0.00123949	0.0232968
Angular Gyrus - H3K4me1	11.0734	3.22041	0.000880071	0.0232968
Brain - Gene Expression	1.8513	0.276453	0.00103719	0.0232968
Cingulate Gyrus - H3K27ac	8.99053	2.7436	0.00179318	0.0253287
Dorsolateral Prefrontal Cortex - H3K27ac	9.36845	3.14678	0.00391438	0.0491472
Note. Results are sorted by ascending enrichment p-value. Enrichment reflects the proportional increase in per-SNP heritability for variants in the annotation relative to the genome-wide baseline. Enrichment p-values test whether enrichment differs from the baseline expectation (enrichment = 1)

### Sheet: TableS8
Table S8. Transcriptome-wide SEM results for child-onset uDep
Gene	Tissue/Panel	estimate	SE	Z	p-value	FDR p-value
SMIM19	Putamen - Basal Ganglia (GTEx v8)	0.09054	0.018911	4.7877	1.69e-06	0.025394
SMIM19	Anterior Cingulate Cortex - BA24 (GTEx v8)	0.11299	0.024031	4.70185	2.58e-06	0.025394
SMIM19	Frontal Cortex - BA9 (GTEx v8)	0.08894	0.018956	4.69197	2.71e-06	0.025394
SMIM19	Amygdala (GTEx v8)	0.097476	0.020775	4.69196	2.71e-06	0.025394
SMIM19	Cortex (GTEx v8)	0.082733	0.017746	4.66191	3.13e-06	0.025394
SMIM19	Cerebellum (GTEx v8)	0.107214	0.023064	4.64845	3.34e-06	0.025394
SMIM19	Nucleus Accumbens - Basal Ganglia (GTEx v8)	0.091575	0.019722	4.64339	3.43e-06	0.025394
SMIM19	Spinal Cord - Cervical C1 (GTEx v8)	0.122614	0.026431	4.63904	3.5e-06	0.025394
SMIM19	PsychEncode	0.10896	0.023497	4.63729	3.53e-06	0.025394
SMIM19	Cerebellar Hemisphere (GTEx v8)	0.086358	0.018658	4.62847	3.68e-06	0.025394
SMIM19	Hippocampus (GTEx v8)	0.109687	0.023769	4.61475	3.94e-06	0.025394
SMIM19	Caudate - Basal Ganglia (GTEx v8)	0.099273	0.021938	4.52523	6.03e-06	0.035683
SMIM19	Hypothalamus (GTEx v8)	0.086304	0.019353	4.45956	8.21e-06	0.04484
Note. Results are sorted by ascending p-value. Z denotes the Wald statistic (estimate/SE). Two-sided p-values are shown, with false discovery rate (FDR) adjusted p-values controlling for multiple testing. Gene identifiers are reported as HGNC symbols.

### Sheet: TableS9
Table S9. Transcriptome-wide SEM results for treatment-resistant bDep
Gene	Panel/Tissue	estimate	SE	Z	p-value	FDR p-value
LINC01089	Spinal Cord - Cervical C1 (GTEx v8)	-0.0778476	0.0142202	-5.47445	4.3888e-08	0.0027708
ENSG00000272849	Cortex (GTEx v8)	-0.0664155	0.0128348	-5.17463	2.28363e-07	0.0027708
RHOF	Cerebellum (GTEx v8)	-0.0799418	0.0157087	-5.08902	3.59917e-07	0.0027708
ENSG00000272849	Cerebellum (GTEx v8)	-0.0567619	0.0112131	-5.06212	4.14628e-07	0.0027708
LINC01089	Cortex (GTEx v8)	-0.0660289	0.0130674	-5.05296	4.35013e-07	0.0027708
ENSG00000274292	Cerebellum (GTEx v8)	-0.0579945	0.0115373	-5.02671	4.98964e-07	0.0027708
LINC01089	Hippocampus (GTEx v8)	-0.0779465	0.0155158	-5.0237	5.06858e-07	0.0027708
ENSG00000274292	Cortex (GTEx v8)	-0.068456	0.0136286	-5.02297	5.08773e-07	0.0027708
LINC01089	Hypothalamus (GTEx v8)	-0.0591674	0.0118318	-5.00071	5.71181e-07	0.0027708
LINC01089	Putamen - Basal Ganglia (GTEx v8)	-0.0617044	0.0123392	-5.0007	5.71223e-07	0.0027708
ENSG00000272849	Cerebellar Hemisphere (GTEx v8)	-0.0685772	0.0137137	-5.00065	5.71365e-07	0.0027708
LINC01089	Caudate - Basal Ganglia (GTEx v8)	-0.0724128	0.0144808	-5.00062	5.71465e-07	0.0027708
ENSG00000274292	Caudate - Basal Ganglia (GTEx v8)	-0.0844757	0.0168935	-5.00047	5.71901e-07	0.0027708
ENSG00000274292	Frontal Cortex - BA9 (GTEx v8)	-0.0776343	0.0155395	-4.99592	5.8555e-07	0.0027708
LINC01089	Cerebellum (GTEx v8)	-0.0640561	0.0128233	-4.99528	5.87516e-07	0.0027708
RHOF	Cerebellar Hemisphere (GTEx v8)	-0.101839	0.0207484	-4.90826	9.1886e-07	0.00404752
ENSG00000274292	Cerebellar Hemisphere (GTEx v8)	-0.0614157	0.0125862	-4.87959	1.06307e-06	0.00404752
LINC01089	Frontal Cortex - BA9 (GTEx v8)	-0.0666203	0.0137467	-4.84628	1.25795e-06	0.00404752
LINC01089	Nucleus Accumbens - Basal Ganglia (GTEx v8)	-0.0715716	0.0147685	-4.84625	1.25819e-06	0.00404752
ENSG00000272849	Frontal Cortex - BA9 (GTEx v8)	-0.0724663	0.0149531	-4.84623	1.25828e-06	0.00404752
ENSG00000272849	Putamen - Basal Ganglia (GTEx v8)	-0.0739759	0.0152647	-4.84622	1.25837e-06	0.00404752
ENSG00000274292	Nucleus Accumbens - Basal Ganglia (GTEx v8)	-0.0792762	0.0163586	-4.84616	1.25873e-06	0.00404752
NICN1	Hypothalamus (GTEx v8)	-0.118871	0.0254592	-4.66909	3.0254e-06	0.00930533
KANSL1	Caudate - Basal Ganglia (GTEx v8)	0.0498918	0.0114716	4.34915	1.36664e-05	0.0402829
KANSL1	Anterior Cingulate Cortex - BA24 (GTEx v8)	0.0529764	0.0123325	4.29568	1.7416e-05	0.0492818
Note. Results are sorted by ascending p-value. Z denotes the Wald statistic (estimate/SE). Two-sided p-values are shown, with false discovery rate (FDR) adjusted p-values controlling for multiple testing. Ensembl gene IDs are provided for transcripts lacking an assigned HGNC symbol.
